# Mapping the causal chain from genetic risk variants to lipid dysmetabolism in Parkinson’s disease

**DOI:** 10.1101/2025.07.14.25331535

**Authors:** Ruth B. De-Paula, Jonggeol Kim, Herve Rhinn, Hiba Saade, Fatima Chavez, Téah Segura, Maria Valeria Lozano, Michelle Etoundi, Karla Silos, Viktoriya Korchina, Harshavardhan Doddapaneni, Eric Venner, Joseph C. Masdeu, Valory Pavlik, Melissa M. Yu, Chi-Ying R. Lin, Joseph Jankovic, Aron S. Buchman, Donna Muzny, Richard A. Gibbs, Sarah H. Elsea, Asa Abeliovich, Peter Lansbury, Nora Vanegas-Arroyave, Chad A. Shaw, Joshua M. Shulman

## Abstract

Risk variants in multiple genes, including *GBA1*, strongly implicate lipid metabolism in Parkinson’s disease (PD) onset and progression. We show that common PD risk variants at the *serine palmitoyltransferase small subunit B* (*SPTSSB*) locus, a key regulator of *de novo* sphingolipid biosynthesis, are associated with increased *SPTSSB* brain expression and elevated plasma ceramides. Additional analyses strongly support our hypothesis that a common *SPTSSB* causal variant is responsible for PD risk as well as the expression and metabolic quantitative trait loci. To systematically identify biomarker signatures that mediate PD risk and pathogenesis, we analyzed comprehensive metabolome profiles from blood plasma in 149 PD patients and 150 controls. Multiple sphingolipids and fatty acid derivatives were perturbed in PD, and we identified both unique and shared features with the Alzheimer’s disease metabolome. A PD acylcarnitine signature was further replicated in metabolic data from human postmortem brain tissue, when comparing those with or without preclinical Lewy body pathology. Integrated analysis of complementary proteomic profiles from the same autopsy cohort revealed dysregulation of mitochondrial processes dependent on acylcarnitines, including fatty acid beta-oxidation, the tricarboxylic acid cycle, and oxidative phosphorylation. Our results reveal a causal chain linking genetic variation to altered gene/protein expression, lipid dysmetabolism, and the manifestation of PD.
