## Supplemental Data File 3 for "Mapping the causal chain from genetic risk variants to lipid dysmetabolism in Parkinson’s disease"

### Sheet: Legend
Supplemental Data 3. Genetics and QTL data
Tab	Description
1.Cadby_mQTLs	Cadby et al. mQTLs associated with PD SNVs in SPTSSB (p<0.05). Genome build: hg19
2.Surendran_mQTLs	Surendran et al. mQTLs associated with PD SNVs in SPTSSB (p<0.05). Genome build: hg19
3.MR_SPTSSB_locus	Mendelian Randomization using PD GWAS SPTSSB locus and eQTLs/mQTLs. Genome build: hg19. GWAS: GP2, Case/control only.

### Sheet: 1.Cadby_mQTLs
Gene	Chr	Pos	rsid	rsalias	other_alias	Category	Phenotype	P-value	Effect	SE	Number of samples
SPTSSB	3	161077630	rs1450522	rs61572393, rs386532382, rs118028976		Cer(d)	Cer(d20:1/24:0)	0.0049	0.067	0.024	4492
SPTSSB	3	161077630	rs1450522	rs61572393, rs386532382, rs118028976		dhCer	dhCer(d18:0/18:0)	0.0057	0.066	0.024	4492
SPTSSB	3	161077630	rs1450522	rs61572393, rs386532382, rs118028976		DE	DE(22:6)	0.0059	0.065	0.024	4492
SPTSSB	3	161077630	rs1450522	rs61572393, rs386532382, rs118028976		Cer(d)	Cer(d20:1/24:1)	0.0063	0.065	0.024	4492
SPTSSB	3	161077630	rs1450522	rs61572393, rs386532382, rs118028976		DE	DE(18:1)	0.0099	0.061	0.024	4492
SPTSSB	3	161077630	rs1450522	rs61572393, rs386532382, rs118028976		SM	SM(43:1)	0.012	0.06	0.024	4492
SPTSSB	3	161077630	rs1450522	rs61572393, rs386532382, rs118028976		SM	SM(41:1) (a)	0.014	0.059	0.024	4492
SPTSSB	3	161077630	rs1450522	rs61572393, rs386532382, rs118028976		Cer(d)	Cer(d20:1/22:0)	0.015	0.058	0.024	4492
SPTSSB	3	161077630	rs1450522	rs61572393, rs386532382, rs118028976		DE	DE(20:5)	0.015	0.058	0.024	4492
SPTSSB	3	161077630	rs1450522	rs61572393, rs386532382, rs118028976		TG [NL]	TG(58:8) [NL-22:6]	0.022	0.054	0.024	4492
SPTSSB	3	161077630	rs1450522	rs61572393, rs386532382, rs118028976		LPC	LPC(18:0) [sn2]	0.023	0.054	0.024	4492
SPTSSB	3	161077630	rs1450522	rs61572393, rs386532382, rs118028976		SM	SM(d18:0/22:0)	0.027	0.053	0.024	4492
SPTSSB	3	161077630	rs1450522	rs61572393, rs386532382, rs118028976		Cer(d)	Cer(d19:1/22:0)	0.028	0.053	0.024	4492
SPTSSB	3	161077630	rs1450522	rs61572393, rs386532382, rs118028976		Cer(d)	Cer(d19:1/24:0)	0.032	0.051	0.024	4492
SPTSSB	3	161077630	rs1450522	rs61572393, rs386532382, rs118028976		TG [NL]	TG(56:6) [NL-20:4]	0.035	0.051	0.024	4492
SPTSSB	3	161077630	rs1450522	rs61572393, rs386532382, rs118028976		SM	SM(d19:1/24:1)	0.036	0.05	0.024	4492
SPTSSB	3	161077630	rs1450522	rs61572393, rs386532382, rs118028976		SM	SM(d18:1/18:0)/SM(d16:1/20:0)	0.04	0.049	0.024	4492
SPTSSB	3	161077630	rs1450522	rs61572393, rs386532382, rs118028976		SM	SM(d18:1/22:0)/SM(d16:1/24:0)	0.04	0.049	0.024	4492
SPTSSB	3	161077630	rs1450522	rs61572393, rs386532382, rs118028976		SM	SM(d18:1/24:0)	0.04	0.049	0.024	4492
SPTSSB	3	161077630	rs1450522	rs61572393, rs386532382, rs118028976		SM	SM(41:0)	0.041	0.049	0.024	4492
SPTSSB	3	161077630	rs1450522	rs61572393, rs386532382, rs118028976		PC	PC(36:0)	0.044	0.048	0.024	4492
SPTSSB	3	161077630	rs1450522	rs61572393, rs386532382, rs118028976		GM3	GM3(d18:1/22:0)	0.048	0.047	0.024	4492

### Sheet: 2.Surendran_mQTLs
Gene	Chr	Pos	rsid	rsalias	other_alias	COMP_ID	met_name	met_superpw	met_subpw	Effect	StdErr	P-value	N	REF	ALT	Freq1	FreqSE	MinFreq	MaxFreq	MAC	Direction	HetISq	HetChiSq	HetDf	HetPVal
SPTSSB	3	161077630	rs1450522	rs61572393, rs386532382, rs118028976		M01644	heptanoate (7:0)	Lipid	Medium Chain Fatty Acid	-0.045	0.013	6.29e-4	13740	A	G	0.3	0	0.31	0.3	8352	--	77.9	4.52	1	0.0335
SPTSSB	3	161077630	rs1450522	rs61572393, rs386532382, rs118028976		M47787	X - 14838	Unknown	Unknown	-0.042	0.013	0.0011	14100	A	G	0.3	0	0.3	0.3	8549	--	45.5	1.834	1	0.1757
SPTSSB	3	161077630	rs1450522	rs61572393, rs386532382, rs118028976		M49627	X - 23729	Unknown	Unknown	0.042	0.015	0.0041	11232	A	G	0.3	0	0.3	0.3	6747	++	0	0.893	1	0.3446
SPTSSB	3	161077630	rs1450522	rs61572393, rs386532382, rs118028976		M52285	oleate/vaccenate (18:1)	Lipid	Long Chain Fatty Acid	0.036	0.013	0.0046	14271	A	G	0.3	0	0.3	0.3	8645	++	41.2	1.7	1	0.1923
SPTSSB	3	161077630	rs1450522	rs61572393, rs386532382, rs118028976		M01589	N-acetylmethionine	Amino Acid	Methionine, Cysteine, SAM and Taurine Metabolism	-0.036	0.013	0.0052	14282	A	G	0.3	0	0.3	0.3	8645	--	38.4	1.624	1	0.2025
SPTSSB	3	161077630	rs1450522	rs61572393, rs386532382, rs118028976		M15677	3-methylhistidine	Amino Acid	Histidine Metabolism	-0.036	0.013	0.0053	14181	A	G	0.3	0	0.3	0.3	8582	--	25	1.333	1	0.2482
SPTSSB	3	161077630	rs1450522	rs61572393, rs386532382, rs118028976		M32418	myristoleate (14:1n5)	Lipid	Long Chain Fatty Acid	0.035	0.013	0.0071	14271	A	G	0.3	0	0.3	0.3	8643	++	0	0.126	1	0.723
SPTSSB	3	161077630	rs1450522	rs61572393, rs386532382, rs118028976		M48067	X - 22764	Unknown	Unknown	0.034	0.013	0.0076	14225	A	G	0.3	0	0.3	0.3	8607	++	0	0.035	1	0.851
SPTSSB	3	161077630	rs1450522	rs61572393, rs386532382, rs118028976		M47739	X - 22475	Unknown	Unknown	0.046	0.017	0.008	7982	A	G	0.3	0	0.3	0.3	4823	++	13.5	1.156	1	0.2822
SPTSSB	3	161077630	rs1450522	rs61572393, rs386532382, rs118028976		M48076	X - 22771	Unknown	Unknown	-0.043	0.016	0.0082	8979	A	G	0.3	0	0.3	0.3	5434	--	0	0.167	1	0.6826
SPTSSB	3	161077630	rs1450522	rs61572393, rs386532382, rs118028976		M01418	5,6-dihydrothymine	Nucleotide	Pyrimidine Metabolism, Thymine containing	0.037	0.014	0.0082	11764	A	G	0.3	0	0.3	0.3	7131	++	0	0.201	1	0.6543
SPTSSB	3	161077630	rs1450522	rs61572393, rs386532382, rs118028976		M46991	X - 12814	Unknown	Unknown	-0.037	0.014	0.0089	11481	A	G	0.3	0	0.31	0.3	6962	--	0	0.409	1	0.5226
SPTSSB	3	161077630	rs1450522	rs61572393, rs386532382, rs118028976		M46616	X - 12411	Unknown	Unknown	-0.034	0.013	0.0091	13600	A	G	0.3	0	0.3	0.3	8202	--	0	0.32	1	0.5718
SPTSSB	3	161077630	rs1450522	rs61572393, rs386532382, rs118028976		M46640	X - 15469	Unknown	Unknown	0.034	0.013	0.0093	13529	A	G	0.3	0	0.3	0.3	8188	++	0	0.243	1	0.622
SPTSSB	3	161077630	rs1450522	rs61572393, rs386532382, rs118028976		M43761	2-aminoheptanoate	Lipid	Fatty Acid, Amino	-0.034	0.013	0.0094	13775	A	G	0.3	0	0.3	0.3	8356	--	0	0.137	1	0.7116
SPTSSB	3	161077630	rs1450522	rs61572393, rs386532382, rs118028976		M38768	15-methylpalmitate	Lipid	Fatty Acid, Branched	0.035	0.014	0.0097	12866	A	G	0.3	0	0.3	0.3	7778	++	0	0.754	1	0.3851
SPTSSB	3	161077630	rs1450522	rs61572393, rs386532382, rs118028976		M33447	palmitoleate (16:1n7)	Lipid	Long Chain Fatty Acid	0.033	0.013	0.0105	14263	A	G	0.3	0	0.3	0.3	8635	++	18.6	1.228	1	0.2678
SPTSSB	3	161077630	rs1450522	rs61572393, rs386532382, rs118028976		M33971	10-heptadecenoate (17:1n7)	Lipid	Long Chain Fatty Acid	0.033	0.013	0.0105	14262	A	G	0.3	0	0.3	0.3	8638	++	7.6	1.083	1	0.2981
SPTSSB	3	161077630	rs1450522	rs61572393, rs386532382, rs118028976		M01365	myristate (14:0)	Lipid	Long Chain Fatty Acid	0.033	0.013	0.0114	14268	A	G	0.3	0	0.3	0.3	8640	++	40.1	1.668	1	0.1965
SPTSSB	3	161077630	rs1450522	rs61572393, rs386532382, rs118028976		M48996	X - 23297	Unknown	Unknown	0.034	0.013	0.012	12921	A	G	0.3	0	0.3	0.3	7821	++	0	0.189	1	0.6639
SPTSSB	3	161077630	rs1450522	rs61572393, rs386532382, rs118028976		M32457	3-hydroxylaurate	Lipid	Fatty Acid, Monohydroxy	0.032	0.013	0.0123	14157	A	G	0.3	0	0.3	0.3	8578	++	0	0.033	1	0.8561
SPTSSB	3	161077630	rs1450522	rs61572393, rs386532382, rs118028976		M48428	pyrraline	Xenobiotics	Food Component/Plant	-0.033	0.013	0.0127	13216	A	G	0.3	0	0.3	0.3	7993	--	0	0.035	1	0.8512
SPTSSB	3	161077630	rs1450522	rs61572393, rs386532382, rs118028976		M00443	aspartate	Amino Acid	Alanine and Aspartate Metabolism	0.031	0.013	0.0158	14273	A	G	0.3	0	0.3	0.3	8643	++	0	0.916	1	0.3385
SPTSSB	3	161077630	rs1450522	rs61572393, rs386532382, rs118028976		M33972	10-nonadecenoate (19:1n9)	Lipid	Long Chain Fatty Acid	0.031	0.013	0.0161	14241	A	G	0.3	0	0.3	0.3	8625	++	0	0.312	1	0.5764
SPTSSB	3	161077630	rs1450522	rs61572393, rs386532382, rs118028976		M01336	palmitate (16:0)	Lipid	Long Chain Fatty Acid	0.031	0.013	0.0164	14275	A	G	0.3	0	0.3	0.3	8646	++	27.2	1.374	1	0.2411
SPTSSB	3	161077630	rs1450522	rs61572393, rs386532382, rs118028976		M01121	margarate (17:0)	Lipid	Long Chain Fatty Acid	0.031	0.013	0.0194	13534	A	G	0.3	0	0.3	0.3	8209	++	0	0.996	1	0.3184
SPTSSB	3	161077630	rs1450522	rs61572393, rs386532382, rs118028976		M01356	nonadecanoate (19:0)	Lipid	Long Chain Fatty Acid	0.03	0.013	0.0195	14277	A	G	0.3	0	0.3	0.3	8644	++	0	0.162	1	0.6874
SPTSSB	3	161077630	rs1450522	rs61572393, rs386532382, rs118028976		M46473	X - 15497	Unknown	Unknown	-0.03	0.013	0.0196	14257	A	G	0.3	0	0.3	0.3	8632	--	0	0.137	1	0.7115
SPTSSB	3	161077630	rs1450522	rs61572393, rs386532382, rs118028976		M32857	X - 11540	Unknown	Unknown	0.031	0.013	0.0204	13285	A	G	0.3	0	0.3	0.3	8060	++	0	0.675	1	0.4113
SPTSSB	3	161077630	rs1450522	rs61572393, rs386532382, rs118028976		M02829	N-formylmethionine	Amino Acid	Methionine, Cysteine, SAM and Taurine Metabolism	-0.03	0.013	0.0204	14295	A	G	0.3	0	0.3	0.3	8655	--	0	0.006	1	0.9405
SPTSSB	3	161077630	rs1450522	rs61572393, rs386532382, rs118028976		M00528	alpha-ketoglutarate	Energy	TCA Cycle	0.03	0.013	0.0212	14294	A	G	0.3	0	0.3	0.3	8655	++	23.7	1.31	1	0.2524
SPTSSB	3	161077630	rs1450522	rs61572393, rs386532382, rs118028976		M00594	nicotinamide	Cofactors and Vitamins	Nicotinate and Nicotinamide Metabolism	0.03	0.013	0.0214	14195	A	G	0.3	0	0.3	0.3	8609	++	23.5	1.307	1	0.2529
SPTSSB	3	161077630	rs1450522	rs61572393, rs386532382, rs118028976		M34035	linolenate [alpha or gamma; (18:3n3 or 6)]	Lipid	Polyunsaturated Fatty Acid (n3 and n6)	0.029	0.013	0.0217	14267	A	G	0.3	0	0.3	0.3	8640	++	60.5	2.533	1	0.1115
SPTSSB	3	161077630	rs1450522	rs61572393, rs386532382, rs118028976		M46466	X - 11843	Unknown	Unknown	-0.031	0.014	0.022	12631	A	G	0.3	0	0.3	0.3	7643	--	0	0.457	1	0.4989
SPTSSB	3	161077630	rs1450522	rs61572393, rs386532382, rs118028976		M33968	5-dodecenoate (12:1n7)	Lipid	Medium Chain Fatty Acid	0.03	0.013	0.022	14201	A	G	0.3	0	0.3	0.3	8601	++	0	0.008	1	0.931
SPTSSB	3	161077630	rs1450522	rs61572393, rs386532382, rs118028976		M37496	N-acetylputrescine	Amino Acid	Polyamine Metabolism	-0.029	0.013	0.0226	14186	A	G	0.3	0	0.3	0.3	8593	--	68.6	3.187	1	0.0742
SPTSSB	3	161077630	rs1450522	rs61572393, rs386532382, rs118028976		M46685	X - 16964	Unknown	Unknown	-0.038	0.017	0.0231	8089	A	G	0.3	0	0.31	0.3	4929	--	0	0	1	0.9971
SPTSSB	3	161077630	rs1450522	rs61572393, rs386532382, rs118028976		M00063	cholesterol	Lipid	Sterol	0.029	0.013	0.0238	14285	A	G	0.3	0	0.3	0.3	8651	++	80	4.991	1	0.0255
SPTSSB	3	161077630	rs1450522	rs61572393, rs386532382, rs118028976		M32346	glycochenodeoxycholate	Lipid	Primary Bile Acid Metabolism	-0.029	0.013	0.0244	13996	A	G	0.3	0	0.3	0.3	8486	-+	78.4	4.633	1	0.0314
SPTSSB	3	161077630	rs1450522	rs61572393, rs386532382, rs118028976		M44664	glutarylcarnitine (C5)	Amino Acid	Lysine Metabolism	-0.029	0.013	0.0246	14157	A	G	0.3	0	0.3	0.3	8578	--	0	0.069	1	0.7934
SPTSSB	3	161077630	rs1450522	rs61572393, rs386532382, rs118028976		M47640	X - 22379	Unknown	Unknown	-0.029	0.013	0.0249	13918	A	G	0.3	0	0.3	0.3	8435	--	78.9	4.731	1	0.0296
SPTSSB	3	161077630	rs1450522	rs61572393, rs386532382, rs118028976		M38395	12,13-DiHOME	Lipid	Fatty Acid, Dihydroxy	-0.032	0.014	0.0251	11597	A	G	0.3	0	0.3	0.3	7026	--	0	0.279	1	0.5976
SPTSSB	3	161077630	rs1450522	rs61572393, rs386532382, rs118028976		M17769	sphinganine	Lipid	Sphingolipid Metabolism	0.03	0.014	0.0264	12496	A	G	0.3	0	0.31	0.3	7592	++	67.5	3.073	1	0.0796
SPTSSB	3	161077630	rs1450522	rs61572393, rs386532382, rs118028976		M31912	glycolithocholate	Lipid	Secondary Bile Acid Metabolism	-0.03	0.014	0.0287	12318	A	G	0.3	0	0.3	0.3	7434	--	39.3	1.647	1	0.1993
SPTSSB	3	161077630	rs1450522	rs61572393, rs386532382, rs118028976		M43239	S-allylcysteine	Xenobiotics	Food Component/Plant	0.044	0.02	0.0292	5818	A	G	0.3	0	0.31	0.3	3545	++	0	0.46	1	0.4974
SPTSSB	3	161077630	rs1450522	rs61572393, rs386532382, rs118028976		M48182	myristoleoylcarnitine*	Lipid	Fatty Acid Metabolism(Acyl Carnitine)	0.028	0.013	0.0309	14267	A	G	0.3	0	0.3	0.3	8642	++	0	0.484	1	0.4868
SPTSSB	3	161077630	rs1450522	rs61572393, rs386532382, rs118028976		M33009	homostachydrine*	Xenobiotics	Food Component/Plant	0.028	0.013	0.033	13666	A	G	0.3	0	0.3	0.3	8276	++	0	0.192	1	0.661
SPTSSB	3	161077630	rs1450522	rs61572393, rs386532382, rs118028976		M27719	galactonate	Carbohydrate	Fructose, Mannose and Galactose Metabolism	0.029	0.013	0.0336	12997	A	G	0.3	0	0.3	0.3	7879	++	61.5	2.598	1	0.107
SPTSSB	3	161077630	rs1450522	rs61572393, rs386532382, rs118028976		M46600	X - 11452	Unknown	Unknown	-0.03	0.014	0.0342	12018	A	G	0.3	0	0.3	0.3	7308	--	36.9	1.585	1	0.208
SPTSSB	3	161077630	rs1450522	rs61572393, rs386532382, rs118028976		M33939	N-acetylthreonine	Amino Acid	Glycine, Serine and Threonine Metabolism	-0.027	0.013	0.0363	14274	A	G	0.3	0	0.3	0.3	8643	--	0	0	1	0.9874
SPTSSB	3	161077630	rs1450522	rs61572393, rs386532382, rs118028976		M46619	X - 12450	Unknown	Unknown	0.028	0.013	0.0369	13511	A	G	0.3	0	0.3	0.3	8197	++	0	0.237	1	0.6265
SPTSSB	3	161077630	rs1450522	rs61572393, rs386532382, rs118028976		M37097	tryptophan betaine	Amino Acid	Tryptophan Metabolism	0.027	0.013	0.0373	14048	A	G	0.3	0	0.3	0.3	8503	++	0	0.037	1	0.8479
SPTSSB	3	161077630	rs1450522	rs61572393, rs386532382, rs118028976		M52872	X - 24551	Unknown	Unknown	0.045	0.022	0.0382	4980	A	G	0.3	0	0.31	0.3	3035	+-	7.7	1.083	1	0.298
SPTSSB	3	161077630	rs1450522	rs61572393, rs386532382, rs118028976		M39609	16-hydroxypalmitate	Lipid	Fatty Acid, Monohydroxy	0.033	0.016	0.0398	9114	A	G	0.3	0	0.3	0.29	5517	++	29.9	1.427	1	0.2322
SPTSSB	3	161077630	rs1450522	rs61572393, rs386532382, rs118028976		M36752	N6-acetyllysine	Amino Acid	Lysine Metabolism	-0.026	0.013	0.0401	14198	A	G	0.3	0	0.3	0.3	8592	--	0	0.445	1	0.5049
SPTSSB	3	161077630	rs1450522	rs61572393, rs386532382, rs118028976		M46962	X - 12701	Unknown	Unknown	-0.028	0.014	0.0412	12538	A	G	0.3	0	0.3	0.3	7569	--	0	0.121	1	0.7283
SPTSSB	3	161077630	rs1450522	rs61572393, rs386532382, rs118028976		M01358	stearate (18:0)	Lipid	Long Chain Fatty Acid	0.026	0.013	0.0415	14278	A	G	0.3	0	0.3	0.3	8646	++	22.6	1.292	1	0.2557
SPTSSB	3	161077630	rs1450522	rs61572393, rs386532382, rs118028976		M34395	1-methylurate	Xenobiotics	Xanthine Metabolism	0.028	0.014	0.0417	12811	A	G	0.3	0	0.3	0.3	7744	++	0	0.823	1	0.3642
SPTSSB	3	161077630	rs1450522	rs61572393, rs386532382, rs118028976		M47656	X - 12231	Unknown	Unknown	-0.029	0.014	0.0432	11630	A	G	0.3	0	0.3	0.3	7065	--	0	0.355	1	0.5516
SPTSSB	3	161077630	rs1450522	rs61572393, rs386532382, rs118028976		M48022	X - 17677	Unknown	Unknown	-0.03	0.015	0.0443	10931	A	G	0.3	0	0.3	0.3	6575	--	64.1	2.788	1	0.095
SPTSSB	3	161077630	rs1450522	rs61572393, rs386532382, rs118028976		M46728	X - 21659	Unknown	Unknown	-0.034	0.017	0.0454	8054	A	G	0.3	0	0.3	0.3	4888	--	0	0	1	0.9994
SPTSSB	3	161077630	rs1450522	rs61572393, rs386532382, rs118028976		M01769	cortisone	Lipid	Steroid	0.026	0.013	0.0459	14215	A	G	0.3	0	0.3	0.3	8606	++	62	2.633	1	0.1047
SPTSSB	3	161077630	rs1450522	rs61572393, rs386532382, rs118028976		M00542	3-hydroxybutyrate (BHBA)	Lipid	Ketone Bodies	0.025	0.013	0.0483	14292	A	G	0.3	0	0.3	0.3	8653	++	0	0.201	1	0.6536
SPTSSB	3	161077630	rs1450522	rs61572393, rs386532382, rs118028976		M36098	4-vinylphenol sulfate	Xenobiotics	Benzoate Metabolism	-0.025	0.013	0.0497	14293	A	G	0.3	0	0.3	0.3	8655	--	0	0.119	1	0.7305
SPTSSB	3	161077630	rs1450522	rs61572393, rs386532382, rs118028976		M01105	linoleate (18:2n6)	Lipid	Polyunsaturated Fatty Acid (n3 and n6)	0.025	0.013	0.0498	14268	A	G	0.3	0	0.3	0.3	8640	++	0	0.967	1	0.3255

### Sheet: 3.MR_SPTSSB_locus
Exposure	Outcome	probeID	ProbeChr	Gene	Probe_bp	topSNP	topSNP_chr	topSNP_bp	A1	A2	Freq	b_GWAS	se_GWAS	p_GWAS	b_eQTL	se_eQTL	p_eQTL	b_SMR	se_SMR	p_SMR	p_SMR_multi	p_HEIDI	nsnp_HEIDI
Brain cortex eQTLs	PD	ENSG00000169251.13	3	NMD3	160896902	rs7638370	3	160921793	T	G	0.274354	0.0768	0.0128821	2.495e-09	0.202686	0.0339091	2.26828e-09	0.378912	0.0897661	2.43111e-05	2.43111e-05	0.0323542	11
Brain cortex eQTLs	PD	ENSG00000196542.8	3	SPTSSB	161076624	rs2404342	3	161092562	T	C	0.304175	0.0951	0.0126967	6.88e-14	0.369285	0.0372156	3.31126e-23	0.257525	0.0430773	2.25611e-09	2.25611e-09	0.496013	11
Excitatory neurons eQTLs	PD	ENSG00000163590	3	PPM1L	160631406	rs9876142	3	160780968	A	G	0.26839	0.075	0.0131279	1.11e-08	-0.184	0.0272018	1.34e-11	-0.407609	0.0933898	1.27357e-05	1.27357e-05	0.0242684	12
Excitatory neurons eQTLs	PD	ENSG00000169255	3	B3GALNT1	160812415	rs67460515	3	161068566	C	T	0.308151	0.0961	0.0126887	3.629e-14	0.392	0.033362	7.07006e-32	0.245153	0.0385108	1.9425e-10	1.9425e-10	0.588212	11
Excitatory neurons eQTLs	PD	ENSG00000169251	3	NMD3	160954447	rs956447	3	160668917	C	G	0.326044	0.0707	0.0125031	1.562e-08	0.0682	0.0302581	0.0242	1.03666	0.495123	0.0362833	0.0362833	NA	NA
Excitatory neurons eQTLs	PD	ENSG00000196542	3	SPTSSB	161076225	rs67460515	3	161068566	C	T	0.308151	0.0961	0.0126887	3.629e-14	0.392	0.033362	7.07006e-32	0.245153	0.0385108	1.9425e-10	1.9425e-10	0.588212	11
Plasma heptanoate mQTLs	PD	ENSG00000163590	3	PPM1L	160631406	rs1447626	3	160639395	T	G	0.688867	-0.0725	0.0126662	1.041e-08	0.053	0.0132256	6.14e-05	-1.36792	0.416695	0.00102785	0.00102785	0.276298	4
Plasma heptanoate mQTLs	PD	ENSG00000169255	3	B3GALNT1	160812415	rs34691229	3	160876897	T	G	0.27336	0.0777	0.0128667	1.552e-09	-0.053	0.0142117	0.000192	-1.46604	0.462031	0.00150857	0.00150857	NA	NA
Plasma heptanoate mQTLs	PD	ENSG00000169251	3	NMD3	160954447	rs73026974	3	160963231	A	C	0.695825	-0.0927	0.0127337	3.341e-13	0.051	0.0133083	0.000127	-1.81765	0.536012	0.000696238	0.000696238	0.769948	4
Plasma heptanoate mQTLs	PD	ENSG00000196542	3	SPTSSB	161076225	rs6780536	3	161058726	T	C	0.694831	-0.0931	0.0127507	2.844e-13	0.051	0.0130522	9.33e-05	-1.82549	0.52988	0.000570843	0.000570843	0.552412	5
Exposure	Outcome	Expo_ID	Expo_Chr	Expo_Gene	Expo_bp	Outco_ID	Outco_Chr	Outco_Gene	Outco_bp	topSNP	topSNP_chr	topSNP_bp	A1	A2	Freq	b_Outco	se_Outco	p_Outco	b_Expo	se_Expo	p_Expo	b_SMR	se_SMR	p_SMR	p_SMR_multi	p_HEIDI	nsnp_HEIDI
Brain cortex eQTLs	Plasma heptanoate mQTLs	ENSG00000169251	3	NMD3	160896902	ENSG00000169251	3	NMD3	160954447	rs7638370	3	160921793	T	G	0.274354	-0.048	0.0134371	0.000354	0.202686	0.0339091	2.26828e-09	-0.23682	0.0772321	0.00216695	0.00494509	0.103191	16
Brain cortex eQTLs	Plasma heptanoate mQTLs	ENSG00000196542	3	SPTSSB	161076624	ENSG00000196542	3	SPTSSB	161076225	rs2404342	3	161092562	T	C	0.304175	-0.044	0.0129476	0.000678	0.369285	0.0372156	3.31126e-23	-0.119149	0.0370603	0.00130441	0.00913652	0.670971	20
Excitatory neurons eQTLs	Plasma heptanoate mQTLs	ENSG00000163590	3	PPM1L	160631406	ENSG00000163590	3	PPM1L	160631406	rs9846254	3	160770370	T	C	0.367793	-0.045	0.0127044	0.000397	-0.177	0.0246754	7.33e-13	0.254237	0.0800504	0.00149339	0.0042858	0.605366	20
Excitatory neurons eQTLs	Plasma heptanoate mQTLs	ENSG00000169255	3	B3GALNT1	160812415	ENSG00000169255	3	B3GALNT1	160812415	rs34691229	3	160876897	T	G	0.27336	-0.053	0.0142117	0.000192	0.383	0.0362748	4.65004e-26	-0.138381	0.039353	0.000437424	0.000857558	0.487064	13
Excitatory neurons eQTLs	Plasma heptanoate mQTLs	ENSG00000169251	3	NMD3	160954447	ENSG00000169251	3	NMD3	160954447	rs62278046	3	160893840	G	C	0.082505	-0.031	0.0244103	0.2041	0.201	0.0554761	0.000291	-0.154229	0.128688	0.230734	0.0970501	0.0541179	10
Excitatory neurons eQTLs	Plasma heptanoate mQTLs	ENSG00000196542	3	SPTSSB	161076225	ENSG00000196542	3	SPTSSB	161076225	rs67460515	3	161068566	C	T	0.308151	-0.047	0.0129656	0.000289	0.392	0.033362	7.07006e-32	-0.119898	0.0346139	0.000532467	0.00353967	0.296284	20
Nalls et al., 2019 - https://www.biorxiv.org/content/10.1101/388165v3
Exposure	Outcome	Probe	Probe, CHR	Probe, BP	Gene	Top SNP	Top SNP, CHR	Top SNP, BP	Effect allele	Other allele	Effect allele, Freq	GWAS, beta	GWAS, SE	GWAS, P	eQTL, beta	eQTL, SE	eQTL, P	SMR, beta	SMR, SE	SMR top SNP, P	SMR, P	HEIDI, P	HEIDI, N SNPs
Qi et al. 2018 - Brain methylation QTLs	PD	cg06054026	3	161089429	SPTSSB	rs455739	3	161089460	G	A	0.934041	0.0374	0.0183	0.0409816	-0.762851	0.12967	4.03e-09	-0.0490266	0.0253953	0.0535397	0.0535	NA	NA
